# A systems immunology study comparing innate and adaptive immune responses in adults to COVID-19 mRNA (BNT162b2/mRNA-1273) and adenovirus vectored vaccines (ChAdOx1-S) after the first, second and third doses

**DOI:** 10.1101/2022.09.22.22280180

**Authors:** Feargal J. Ryan, Todd S. Norton, Conor McCafferty, Stephen J. Blake, Natalie E. Stevens, Jane James, Georgina L. Eden, Yee C. Tee, Saoirse C. Benson, Makutiro G. Masavuli, Arthur EL Yeow, Arunasingam Abayasingam, David Agapiou, Hannah Stevens, Jana Zecha, Nicole L. Messina, Nigel Curtis, Vera Ignjatovic, Paul Monagle, Huyen Tran, James D. McFadyen, Rowena A. Bull, Branka Grubor-Bauk, Miriam A. Lynn, Rochelle Botten, Simone E. Barry, David J. Lynn

## Abstract

We longitudinally profiled immune responses in 102 adults who received BNT162b2 (Pfizer-BioNTech) or ChAdOx1-S (Oxford-AstraZeneca) as their primary vaccinations. Bloods were collected pre-vaccination, 1-7 days after the 1^st^, 2^nd^ and 3^rd^ doses (BNT162b2 or mRNA-1273) to assess innate and early adaptive responses, and ∼28 days after the 2^nd^ and 3^rd^ doses to assess immunogenicity. Using a multi-omics approach including RNAseq, cytokine multiplex assay, proteomics, lipidomics, and flow cytometry we identified key differences in the immune responses induced by the ChAdOx1-S and BNT162b2 vaccines that were correlated with subsequent antigen-specific antibody and T cell responses or vaccine reactogenicity. We observed that vaccination with ChAdOx1-S but not BNT162b2 induced a memory-like response after the first dose, which was correlated with the expression of several proteins involved in complement and coagulation. The COVID-19 Vaccine Immune Responses Study (COVIRS) thus represents a major resource to understand the immunogenicity and reactogenicity of these COVID-19 vaccines.
