## Supplementary material for "A systems immunology study comparing innate and adaptive immune responses in adults to COVID-19 mRNA (BNT162b2/mRNA-1273) and adenovirus vectored vaccines (ChAdOx1-S) after the first, second and third doses": Table S1

### Sheet: Demography summary
First and second vaccines					Third vaccines
	ChAdOx1-S	BNT162b2	Statistical comparison			mRNA-1273	BNT162b2	Statistical comparison
Number of participents	16	86			Number of participents	14	38
Age (years)	mean=47,SD=16	mean=38,SD=11	t test p value = 0.06		Age (years)	mean=36,SD=10	mean=39,SD=11	t test p value = 0.45
Sex	56% female	74% female	Fisher’s test p value = 0.22		Sex	69% female	75% female	Fisher’s test p value = 0.74
Body Mass Index	mean=26, SD=3	mean=26, SD=5	t test p value = 0.69		Body Mass Index	mean=26,SD=4	mean=25,SD=5	t test p value = 0.69
Smoker	75% non smoker	94% non smoker	Fisher’s test p value = 0.11		Smoker	85% non smoker	94% non smoker	Fisher’s test p value = 0.28
Alcohol intake	19% non drinkers	32% non drinkers	Fisher’s test p value = 0.2168		Alcohol intake	74% non drinkers	26% non drinkers	Fisher’s test p value = 0.01
Any underlying health issues? (e.g. hypertension, asthma)	19% report health issue	12% report health issue	Fisher’s test p value = 1		Any underlying health issues? (e.g. hypertension, asthma)	14% report health issue	8% report health issue	Fisher’s test p value = 0.6

### Sheet: Sampling summary
	Type	# Specimens
Parent samples	Whole blood from blood draw (Lithium Heparin, Sodium Heparin, Serum separated, Sodium Citrate)	2185
Derived samples	Lysed/fixed whole blood	874
	Whole blood for total RNAseq	437
	Granulocytes	435
	Monocytes	1308
	Serum	1311
	Plasma	1311
Total		7861
Parent samples	Derived samples	Timepoint						Total
		V0	V1	V2A	V2B	V3A	V3B
Number of participants		104	96	54	93	42	49
Lithium Heparin		104	96	54	93	42	49	438
	Lysed/fixed whole blood (2 aliquots)	208	192	108	186	84	98	876
	Whole blood for RNAseq	104	96	54	93	42	49	438
Sodium Heparin		104	95	54	93	42	49	437
	PBMC (3 aliquots)	312	285	162	279	126	147	1311
	Granulocytes	103	95	54	93	42	49	436
Serum Separated		104	96	54	93	42	49	438
	Serum (3 aliquots)	312	288	162	279	126	147	1314
Sodium Citrate		104	96	54	93	42	49	438
	Plasma (3 aliquots)	312	288	162	279	126	147	1314
