## Supplementary material for "A systems immunology study comparing innate and adaptive immune responses in adults to COVID-19 mRNA (BNT162b2/mRNA-1273) and adenovirus vectored vaccines (ChAdOx1-S) after the first, second and third doses": Table S3

### Sheet: Gating
Immune cell subset	Type (on heatplots etc.)	Markers
Eosinophils	Granulocyte	CD45+,high SSC, CD16-, Siglec8+
Basophils	Granulocyte	CD45+,low SSC, CD3-, CD56-, CD14-, CD16-, CD19-, HLA-DR-, CD123+
Neutrophils	Granulocyte	CD45+, high SSC, CD16+
Classical Monocytes	Monocyte	CD45+, low SSC, CD3-, CD56-, CD14++, CD16-
Nonclassical Monocytes	Monocyte	CD45+, low SSC, CD3-, CD56-, CD14-, CD16+
Intermediate Monocytes	Monocyte	CD45+, low SSC, CD3-, CD56-, CD14+, CD16+
Conventional DC	DC	CD45+,low SSC, CD3-, CD56-, CD14-, CD16-, CD19-, HLA-DR+, CD11c+
Plasmacytoid DC	DC	CD45+,low SSC, CD3-, CD56-, CD14-, CD16-, CD19-, HLA-DR+, CD11c-, CD123+
Lymphocytes	Lymphocytes	Low FSC, Low SSC, doublet discriminated
NK Cells	NK	CD3-CD56+
CD8+ NK cells	NK	CD3-CD56+CD8+
GrzB+ NK cells	NK	CD3-CD56+GRZβ+
CD45RA+ NK cells	NK	CD3-CD56+CD45RA+
CD56brightCD16- NK cells	NK	CD45+,low SSC, CD3-, CD56+, CD56++, CD16-
CD56dimCD16+ NK cells	NK	CD45+,low SSC, CD3-, CD56+, CD56+, CD16+
CD56brightGrzB- NK cells	NK	CD3-CD56++GRZβ-
CD56dimGrzB+ NK cells	NK	CD3-CD56+GRZβ+
CD3+ cells	T-cell	CD3+
CD4+ T-cells	CD4+ T-cell	CD3+, CD56-, MR1-Tet-, CD4+
CD4+CXCR5-GrzB+ T-cells	CD4+ T-cell	CD3+, CD56-, MR1-Tet-, CD4+CXCR5-GRZβ+
CD4+CXCR5-PD1+ T-cells	CD4+ T-cell	CD3+, CD56-, MR1-Tet-, CD4+CXCR5-PD1+
CD4+CXCR5-CD38+ T-cells	CD4+ T-cell	CD3+, CD56-, MR1-Tet-, CD4+CXCR5-CD38+
CD4+CCR7+ T-cells	CD4+ T-cell	CD3+, CD56-, MR1-Tet-, CD4+CCR7+
CD4+CXCR5-HLADR+ T-cells	CD4+ T-cell	CD3+, CD56-, MR1-Tet-, CD4+CXCR5-HLA-DR+
Naïve CD4+ T-cells	CD4+ T-cell	CD3+, CD56-, MR1-Tet-, CD4+CD45RA+CD27+
Central memory CD4+ T-cells	CD4+ T-cell	CD3+, CD56-, MR1-Tet-, CD4+CD45RA-CD27+
Effector memory CD4+ T-cells	CD4+ T-cell	CD3+, CD56-, MR1-Tet-, CD4+CD45RA+CD27-
Late differentiated CD4+ T-cells	CD4+ T-cell	CD3+, CD56-, MR1-Tet-, CD4+CD45RA-CD27-
CD8+ T-cells	CD8+ T-cell	CD3+, CD56-, MR1-Tet-, CD8+
CD8+GrzB+ T-cells	CD8+ T-cell	CD3+, CD56-, MR1-Tet-, CD8+GRZβ+
CD8+HLADR+ T-cells	CD8+ T-cell	CD3+, CD56-, MR1-Tet-, CD8+, HLA-DR+
CD8+PD1+ T-cells	CD8+ T-cell	CD3+, CD56-, MR1-Tet-, CD8+, PD1+
CD8+CD38+ T-cells	CD8+ T-cell	CD3+, CD56-, MR1-Tet-, CD8+, CD38+
CD8+CCR7+ T-cells	CD8+ T-cell	CD3+, CD56-, MR1-Tet-, CD8+, CCR7+
CD8+CD27+ T-cells	CD8+ T-cell	CD3+, CD56-, MR1-Tet-, CD8+, CD27+
CD8+CD45RA+ T-cells	CD8+ T-cell	CD3+, CD56-, MR1-Tet-, CD8+, CD45RA+
Naïve CD8+ T-cells	CD8+ T-cell	CD3+, CD56-, MR1-Tet-, CD8+CD45RA+CD27+
Central memory CD8+ T-cells	CD8+ T-cell	CD3+, CD56-, MR1-Tet-, CD8+CD45RA-CD27+
Effector memory CD8+ T-cells	CD8+ T-cell	CD3+, CD56-, MR1-Tet-, CD8+CD45RA+CD27-
Late differentiated CD8+ T-cells	CD8+ T-cell	CD3+, CD56-, MR1-Tet-, CD8+CD45RA-CD27-
MAIT cells	MAIT cell	CD3+, CD56-, MR1-Tet+
CCR7+ MAIT cells	MAIT cell	CD3+, CD56-, MR1-Tet+, CCR7+
CD27+ MAIT cells	MAIT cell	CD3+, CD56-, MR1-Tet+, CD27+
CD4+ MAIT cells	MAIT cell	CD3+, CD56-, MR1-Tet+, CD4+
CD8+MAIT cells	MAIT cell	CD3+, CD56-, MR1-Tet+, CD8+
GrzB+ MAIT cells	MAIT cell	CD3+, CD56-, MR1-Tet+, GRZβ+
cTfH cells	Tfh	CD3+, CD56-, MR1-Tet-, CD4+, CXCR5+, PD1+
CD38+ TfH cells	Tfh	CD3+, CD56-, MR1-Tet-, CD4+, CXCR5+, PD1+, CD38+
B cells	B-cells	CD3-, CD56-, CD19+
Naïve B-cells	B-cells	CD3-, CD56-, CD19+, IgD+, CD27-
CXCR5+ B-cells	B-cells	CD3-, CD56-, CD19+, CXCR5+
IgD+CD27+ memory B-cells	B-cells	CD3-, CD56-, CD19+, IgD+, CD27+
IgD-CD27+ memory B-cells	B-cells	CD3-, CD56-, CD19+, IgD-, CD27+
Plasmablasts	B-cells	CD3-, CD56-, CD19+/-,CD20-, CD27++, CD38++

### Sheet: Counts comparisons
Results from generalised linear model testing for differences to baseline (V0) while adjusting for batch effects and patient effects	FDR (P value adjusted for multiple testing. BNT162b2 only)					log2 Fold Change from V0 (BNT162b2 only)						FDR comparing change in ChAdOx1-S to change in BNT162b2						FDR (P value adjusted for multiple testing. ChAdOx1-S only)					log2 Fold Change from V0 (ChAdOx1-S only)
Immune cell subset	V1	V2A	V2B	V3A	V3B	V1	V2A	V2B	V3A	V3B		V1	V2A	V2B	V3A	V3B		V1	V2A	V2B	V3A	V3B	V1	V2A	V2B	V3A	V3B
Total CD45+ Cells	0.992426	0.00428892	0.986299	0.198486	0.649287	0.01063	-0.151293	0.0561118	-0.235729	-0.161667		0.417682	0.991888	0.964924	0.990774	0.958232		0.976834	0.650638	0.970059	0.57713	0.781446	-0.065644	0.158548	0.169282	-0.0518151	-0.212158
Eosinophils	0.930172	0.654434	0.986299	0.526125	0.636598	-0.014082	-0.187908	0.110311	-0.421089	-0.0741704		0.444541	0.991888	0.964924	0.990774	0.958232		0.976834	0.80578	0.970059	0.481986	0.866723	-0.256447	-0.0845322	0.352504	0.42497	-0.162842
Basophils	0.835018	0.201577	0.986299	0.120347	0.526547	-0.0423113	-0.0888398	-0.00596681	-0.332325	-0.298721		0.885114	0.263457	0.908862	0.990774	0.958232		0.976834	0.464265	0.970059	0.349264	0.634297	-0.34529	0.161746	0.200952	-0.227652	-0.17666
Neutrophils	0.872977	0.15357	0.986299	0.763725	0.910119	0.0382261	-0.0872101	0.0971262	-0.0857662	-0.134404		0.384405	0.991888	0.964924	0.990774	0.958232		0.976834	0.50394	0.970059	0.990243	0.990366	-0.111874	0.358047	0.245078	0.221938	-0.0837772
Classical Monocytes	0.835018	0.846405	0.986299	0.306168	0.649287	-0.0177443	0.171912	-0.0228952	0.00331194	-0.224375		0.718734	0.00616249	0.908862	0.990774	0.958232		0.982537	0.443531	0.970059	0.633345	0.699396	-0.147421	0.453016	0.137978	0.202847	-0.21209
Nonclassical Monocytes	0.897143	0.00219399	0.986299	0.0498441	0.344916	-0.0378462	-0.335847	0.0151795	-0.414632	-0.141		0.193605	0.991888	0.964924	0.990774	0.958232		0.976834	0.443531	0.970059	0.477954	0.710148	-0.547378	-0.129246	0.15432	-0.15823	-0.455403
Intermediate Monocytes	0.835018	3.62291e-07	0.986299	2.29643e-07	0.649287	-0.0489181	0.959745	-0.0234215	0.77753	-0.29847		0.885114	0.991888	0.964924	0.270667	0.958232		0.976834	0.443531	0.982888	0.282119	0.866723	-0.347042	1.07143	0.291276	0.696314	-0.108868
Conventional DC	0.890843	8.49641e-05	0.986299	1.80785e-05	0.526547	-0.0365265	-0.527861	-0.00774465	-0.918773	-0.198217		0.540298	0.263457	0.964924	0.990774	0.958232		0.976834	0.749175	0.987733	0.585135	0.699396	0.0584325	-0.40789	0.0664244	-0.763901	-0.243089
Plasmacytoid DC	0.835018	0.000241328	0.986299	0.000934597	0.526547	-0.164725	-0.418294	-0.00237803	-0.637781	-0.20972		0.483256	0.263457	0.964924	0.990774	0.958232		0.976834	0.606907	0.982888	0.41525	0.634297	-0.386829	-0.055086	0.117737	-0.376782	-0.205008
Lymphocytes	0.835018	1.96349e-05	0.986299	2.82854e-06	0.235578	0.0146881	-0.537795	-0.00791248	-0.855728	-0.375011		0.55087	0.991888	0.964924	0.990774	0.977304		0.976834	0.443531	0.970059	0.348716	0.634297	-0.109027	-0.402041	-0.117922	-0.817822	-0.921721
NK Cells	0.835018	0.000154822	0.986299	9.54927e-05	0.235578	-0.0675411	-0.951199	-0.0417494	-1.34469	-0.354918		0.384405	0.991888	0.964924	0.990774	0.958232		0.976834	0.443531	0.970059	0.348716	0.634297	-0.280957	-1.04357	-0.120539	-1.05514	-0.956874
CD8+ NK cells	0.835018	0.00343992	0.986299	0.0459625	0.676597	-0.0468203	-0.927451	-0.112957	-1.37727	-0.456735		0.540298	0.991888	0.964924	0.990774	0.958232		0.976834	0.443531	0.970059	0.348716	0.634297	-0.449071	-1.11846	-0.213894	-1.34165	-0.992781
GrzB+ NK cells	0.835018	0.000358606	0.986299	0.000411697	0.310386	-0.0793182	-0.903279	-0.030139	-1.30362	-0.316746		0.384405	0.991888	0.964924	0.990774	0.958232		0.976834	0.443531	0.970059	0.348716	0.634297	-0.276976	-1.08967	-0.1432	-1.0687	-0.96439
CD45RA+ NK cells	0.835018	0.000154822	0.986299	0.00010029	0.235578	-0.06927	-0.959665	-0.0439234	-1.3448	-0.354627		0.384405	0.991888	0.964924	0.990774	0.958232		0.976834	0.443531	0.970059	0.348716	0.634297	-0.292753	-1.05136	-0.124984	-1.05949	-0.962685
CD56brightCD16- NK cells	0.835018	2.06245e-06	0.986299	3.06107e-06	0.910119	-0.126473	-0.893259	0.070333	-1.02457	-0.128538		0.57473	0.991888	0.964924	0.990774	0.958232		0.976834	0.917627	0.987733	0.57713	0.699396	0.219646	-0.49989	0.0812739	-1.15093	-0.305703
CD56dimCD16+ NK cells	0.835018	5.32865e-06	0.986299	1.47457e-05	0.312954	-0.151391	-0.876328	-0.0514917	-1.22639	-0.224254		0.965404	0.991888	0.964924	0.990774	0.958232		0.976834	0.443531	0.987733	0.348716	0.634297	-0.190698	-0.954903	-0.00284264	-0.978923	-0.516955
CD56brightGrzB- NK cells	0.835018	5.49388e-05	0.986299	1.40138e-05	0.526547	-0.00925782	-0.986615	0.0603004	-1.33401	-0.399007		0.718734	0.991888	0.964924	0.990774	0.958232		0.976834	0.443531	0.970059	0.348716	0.634297	-0.0183736	-0.544072	0.0617893	-1.38825	-0.578167
CD56dimGrzB+ NK cells	0.835018	0.000358606	0.986299	0.000402602	0.310386	-0.0834281	-0.922742	-0.0297609	-1.33926	-0.305342		0.384405	0.99711	0.964924	0.990774	0.958232		0.976834	0.443531	0.970059	0.348716	0.634297	-0.296804	-1.16377	-0.147208	-1.14446	-0.980585
CD3+ cells	0.835018	2.54292e-06	0.986299	2.14773e-06	0.526547	-0.0535055	-0.497568	0.00665656	-0.788442	-0.203144		0.965404	0.991888	0.964924	0.990774	0.958232		0.976834	0.48607	0.987733	0.348716	0.710148	0.00645897	-0.34181	0.00883494	-0.848849	-0.432859
CD4+ T-cells	0.835018	8.49641e-05	0.986299	4.03516e-05	0.235578	0.0174493	-0.439199	-0.00162303	-0.733693	-0.342997		0.384405	0.991888	0.964924	0.990774	0.958232		0.976834	0.443531	0.970059	0.348716	0.634297	-0.0340667	-0.314792	-0.158347	-0.933396	-0.940256
CD4+CXCR5-GrzB+ T-cells	0.897143	0.321647	0.986299	0.220247	0.865569	0.037789	-0.784303	0.0586036	-1.20554	-0.38251		0.55087	0.991888	0.964924	0.990774	0.958232		0.976834	0.960274	0.982888	0.866706	0.755885	-0.0209182	-0.596178	-0.0822334	-0.787289	-0.929588
CD4+CXCR5-PD1+ T-cells	0.835018	0.696565	0.986299	0.145543	0.547536	0.0752547	-0.394212	0.0391001	-0.653793	-0.364634		0.965404	0.991888	0.964924	0.990774	0.958232		0.976834	0.699387	0.987733	0.394743	0.634297	0.041111	-0.312678	-0.120422	-0.78803	-0.943042
CD4+CXCR5-CD38+ T-cells	0.835018	0.455432	0.986299	0.220247	0.526547	0.0428253	-0.356618	-0.0607043	-0.627072	-0.406824		0.902697	0.991888	0.964924	0.990774	0.98877		0.976834	0.443531	0.970059	0.41525	0.634297	0.0861973	-0.340112	-0.28191	-0.844602	-0.970326
CD4+CCR7+ T-cells	0.930172	0.000357609	0.986299	0.000765247	0.376534	-0.0655526	-0.500869	-0.0674884	-0.71209	-0.249404		0.324257	0.991888	0.964924	0.990774	0.958232		0.976834	0.443531	0.970059	0.348716	0.634297	0.0580739	-0.410112	-0.250584	-0.907799	-0.824691
CD4+CXCR5-HLADR+ T-cells	0.835018	0.55262	0.986299	0.927932	0.910119	0.172832	-0.183151	-0.0107047	-0.585135	-0.601716		0.384405	0.991888	0.964924	0.990774	0.958232		0.976834	0.583483	0.987733	0.697124	0.990366	0.179923	-0.042781	-0.0780085	-0.438032	-0.401142
Naïve CD4+ T-cells	0.835018	0.00566981	0.986299	0.00836069	0.459049	-0.000888951	-0.401337	-0.029204	-0.717829	-0.35401		0.540298	0.991888	0.964924	0.990774	0.958232		0.976834	0.443531	0.970059	0.391394	0.651267	-0.0379824	-0.324614	-0.226041	-0.964749	-0.938961
Central memory CD4+ T-cells	0.835018	0.000202674	0.986299	2.71638e-05	0.235578	0.0446594	-0.448303	0.0458039	-0.747077	-0.262104		0.351621	0.991888	0.964924	0.990774	0.958232		0.976834	0.443531	0.982888	0.348716	0.634297	-0.0195102	-0.322198	-0.139693	-1.18678	-0.933647
Effector memory CD4+ T-cells	0.924714	0.55262	0.986299	0.867585	0.636598	0.0287198	-0.504593	-0.0607882	-0.825846	-0.376529		0.384405	0.991888	0.964924	0.990774	0.958232		0.976834	0.543996	0.987733	0.988849	0.823292	-0.291847	-0.24386	-0.180391	-0.0267631	-0.638838
Late differentiated CD4+ T-cells	0.835018	0.0275841	0.986299	0.00254199	0.312954	0.062178	-0.469868	0.0338356	-0.720446	-0.283838		0.384405	0.819564	0.908862	0.990774	0.958232		0.976834	0.840191	0.987733	0.57713	0.634297	-0.0909183	-0.258195	0.0210698	-0.709687	-0.932343
CD8+ T-cells	0.835018	0.000908648	0.986299	9.54927e-05	0.312954	0.0226372	-0.63707	0.038016	-0.960256	-0.349955		0.758041	0.991888	0.964924	0.990774	0.958232		0.976834	0.443531	0.970059	0.348716	0.634297	-0.10321	-0.45191	-0.0546466	-0.766494	-0.805568
CD8+GrzB+ T-cells	0.835018	0.21715	0.986299	0.0459625	0.649287	0.0105758	-0.673045	0.127391	-1.02587	-0.195528		0.965404	0.991888	0.964924	0.990774	0.958232		0.976834	0.464265	0.987733	0.349264	0.634297	-0.20751	-0.545492	-0.00521539	-0.468497	-0.616465
CD8+HLADR+ T-cells	0.835018	0.952973	0.986299	0.254969	0.664887	0.109561	-0.172601	0.0413467	-0.972752	-0.925872		0.540298	0.991888	0.964924	0.990774	0.958232		0.976834	0.650638	0.982888	0.633345	0.821953	0.239539	-0.240406	0.0289949	0.119	-0.382797
CD8+PD1+ T-cells	0.835018	0.184788	0.986299	0.018916	0.604373	0.047098	-0.54357	0.115242	-0.891251	-0.300928		0.417682	0.991888	0.964924	0.990774	0.958232		0.976834	0.543996	0.987733	0.348716	0.634297	-0.168897	-0.538159	-0.0234818	-1.08028	-0.818895
CD8+CD38+ T-cells	0.835018	0.55267	0.986299	0.304086	0.649287	0.110783	-0.000903643	0.294936	-0.491928	-0.348223		0.384405	0.991888	0.964924	0.990774	0.958232		0.976834	0.464265	0.970059	0.595919	0.699396	0.495814	-0.266193	-0.0651448	-0.329836	-0.912983
CD8+CCR7+ T-cells	0.835018	0.00070316	0.986299	0.000578797	0.312954	-0.0133577	-0.604137	-0.0320023	-0.845482	-0.34688		0.401751	0.991888	0.964924	0.990774	0.958232		0.976834	0.443531	0.970059	0.348716	0.634297	0.0244015	-0.419792	-0.206106	-1.19497	-0.961867
CD8+CD27+ T-cells	0.835018	0.000521929	0.986299	5.48627e-05	0.310386	0.0203349	-0.616053	0.0471666	-0.946477	-0.349947		0.648944	0.991888	0.964924	0.990774	0.958232		0.976834	0.443531	0.970059	0.348716	0.634297	-0.0701585	-0.439983	-0.0685467	-0.930324	-0.867125
CD8+CD45RA+ T-cells	0.835018	0.0112824	0.986299	0.00254199	0.526547	0.0247754	-0.586332	0.00631929	-0.92244	-0.358168		0.902697	0.991888	0.964924	0.990774	0.958232		0.976834	0.443531	0.970059	0.348716	0.634297	-0.0734724	-0.370292	-0.0496692	-0.58431	-0.704889
Naïve CD8+ T-cells	0.835018	0.00733241	0.986299	0.00193985	0.476236	0.0211599	-0.559825	0.0105169	-0.903785	-0.364895		0.885114	0.991888	0.964924	0.990774	0.958232		0.976834	0.481618	0.970059	0.349264	0.634297	-0.0343576	-0.348179	-0.0653124	-0.734083	-0.801039
Central memory CD8+ T-cells	0.835018	0.000452835	0.986299	2.00741e-05	0.235578	0.0290513	-0.787489	0.147081	-1.0722	-0.285617		0.384405	0.991888	0.964924	0.990774	0.958232		0.976834	0.443531	0.987733	0.348716	0.699396	-0.150002	-0.627083	-0.0457664	-1.29943	-0.959479
Effector memory CD8+ T-cells	0.835018	0.391211	0.986299	0.210096	0.910119	0.0187443	-0.749338	-0.0162696	-1.06191	-0.258721		0.902697	0.99711	0.964924	0.990774	0.958232		0.976834	0.443531	0.982888	0.349264	0.634297	-0.211579	-0.573327	-0.0842931	-0.180087	-0.324358
Late differentiated CD8+ T-cells	0.992426	0.0253193	0.986299	0.0129441	0.356223	-0.0212426	-0.756747	-0.0127327	-0.982794	-0.414408		0.965404	0.991888	0.964924	0.990774	0.958232		0.982537	0.476577	0.987733	0.489865	0.975671	-0.242361	-0.573894	0.0163412	-0.640577	-0.895118
MAIT cells	0.835018	0.55267	0.986299	0.210096	0.940505	0.00916072	-0.805774	-0.0707702	-1.0819	-0.472275		0.885114	0.991888	0.964924	0.990774	0.958232		0.976834	0.50394	0.970059	0.349264	0.634297	-0.199128	-0.517138	0.0360586	-1.02068	-0.818736
CCR7+ MAIT cells	0.835018	0.55028	0.986299	0.76879	0.865569	0.134171	-0.302245	0.0668205	-0.629848	-0.513684		0.540298	0.991888	0.964924	0.990774	0.958232		0.976834	0.90744	0.982888	0.348716	0.699396	-0.0281598	0.31322	0.387508	-1.36301	-0.808439
CD27+ MAIT cells	0.835018	0.55267	0.986299	0.231879	0.946483	0.00225312	-0.859836	-0.0665545	-1.1703	-0.489982		0.885114	0.991888	0.964924	0.990774	0.958232		0.976834	0.50394	0.970059	0.349264	0.638428	-0.223011	-0.547991	0.023324	-1.19985	-0.833374
CD4+ MAIT cells	0.835018	0.696565	0.986299	0.380472	0.865569	0.0206975	-0.411559	-0.0658629	-0.767605	-0.450343		0.384405	0.991888	0.964924	0.990774	0.958232		0.982537	0.452141	0.987733	0.348716	0.634297	-0.0498835	-0.50854	-0.0327454	-0.839173	-0.358273
CD8+MAIT cells	0.835018	0.579016	0.986299	0.266142	0.910119	0.00599401	-0.896905	-0.0887459	-1.16852	-0.503045		0.885114	0.991888	0.964924	0.990774	0.958232		0.976834	0.532865	0.970059	0.349264	0.634297	-0.272534	-0.497896	0.0581818	-1.16548	-0.944805
GrzB+ MAIT cells	0.872977	0.795026	0.986299	0.356145	0.866449	-0.0394444	-0.322721	0.031622	-0.665413	-0.442638		0.57473	0.991888	0.964924	0.990774	0.958232		0.976834	0.699387	0.987733	0.477954	0.699396	0.239074	-0.118811	0.0983067	-0.462052	-0.420212
cTfh cells	0.835018	0.095031	0.986299	0.0186091	0.676597	0.0501849	-0.328513	0.0174003	-0.84623	-0.412609		0.0454731	0.99711	0.964924	0.990774	0.958232		0.976834	0.464265	0.970059	0.348716	0.634297	0.273406	-0.384285	-0.214582	-1.10497	-1.08589
CD38+ Tfh cells	0.835018	0.55262	0.986299	0.277802	0.87212	0.10821	-0.129356	0.117288	-0.679377	-0.455981		3.55194e-12	0.991888	0.964924	0.990774	0.958232		0.342387	0.543996	0.970059	0.50759	0.699396	1.16568	-0.556304	-0.291603	-1.03506	-1.11258
B cells	0.835018	5.11613e-05	0.986299	0.000164982	0.344916	-0.0923508	-0.506611	-0.0188836	-0.759498	-0.348418		0.718734	0.991888	0.964924	0.990774	0.958232		0.976834	0.619267	0.987733	0.349264	0.836019	0.0965297	-0.167142	0.0723991	-0.732052	-0.450625
Naïve B-cells	0.981115	0.000166755	0.986299	0.000139018	0.235578	-0.00980063	-0.459373	-0.0404915	-0.727417	-0.495434		0.895952	0.991888	0.964924	0.990774	0.958232		0.976834	0.443531	0.970059	0.348716	0.634297	-0.0952375	-0.187515	-0.0855561	-0.64133	-0.954448
CXCR5+ B-cells	0.981115	5.13074e-05	0.986299	2.9363e-05	0.235578	-0.0268631	-0.535961	-0.0418938	-0.822294	-0.502805		0.902697	0.991888	0.964924	0.990774	0.958232		0.976834	0.443531	0.970059	0.348716	0.634297	-0.120266	-0.25628	-0.0900612	-0.701313	-0.948384
IgD+CD27+ memory B-cells	0.835018	0.00037577	0.986299	0.000831844	0.312954	-0.0505183	-0.853716	-0.0491341	-1.21451	-0.691783		0.902697	0.991888	0.964924	0.990774	0.958232		0.976834	0.443531	0.987733	0.348716	0.634297	-0.258638	-0.325409	0.0677513	-0.892851	-0.934634
IgD-CD27+ memory B-cells	0.930172	0.000139137	0.986299	0.000402602	0.526547	-0.0428517	-0.747711	-0.00903268	-0.957002	-0.415343		0.895952	0.991888	0.964924	0.990774	0.958232		0.976834	0.443531	0.982888	0.425857	0.876062	-0.0835181	-0.397738	-0.0408005	-0.841006	-0.941354
Plasmablasts	0.835018	0.712748	0.986299	0.254969	0.910119	0.128641	-0.513083	-0.056164	-1.12241	-0.225897		3.55194e-12	0.991888	0.964924	0.990774	0.958232		0.570293	0.543996	0.970059	0.57713	0.710148	1.29439	-0.415041	-0.538555	-0.726413	-2.41588

### Sheet: Myeloid Activation comparisons
Results from generalised linear model testing for differences to baseline (V0) while adjusting for batch effects and patient effects (BNT162b2 only)	FDR (P value adjusted for multiple testing. BNT162b2 only)						FDR (P value adjusted for multiple testing. ChAdOx1-S only)
HLA-DR activation on	V1	V2A	V2B	V3A	V3B		V1	V2A	V2B	V3A	V3B
Eosinophils	0.940123	0.358946	0.817739	0.86711	0.840756		0.633861	0.616658	0.790463	0.887114	0.268197
Basophils	0.940123	0.954805	0.817739	0.591019	0.348514		0.633861	0.32644	0.728827	0.887114	0.79606
Neutrophils	0.940123	0.447549	0.817739	0.783165	0.723944		0.633861	0.686242	0.790463	0.887114	0.343395
Classical Monocytes	0.940123	0.000202386	0.817739	0.0562163	0.283421		0.633861	0.32644	0.728827	0.887114	0.307027
Nonclassical Monocytes	0.940123	7.06481e-07	0.817739	0.122495	0.283421		0.930436	0.376287	0.790463	0.887114	0.185436
Intermediate Monocytes	0.940123	1.19062e-05	0.817739	0.0317108	0.283421		0.633861	0.39442	0.790463	0.887114	0.430046
Conventional DC	0.940123	0.276751	0.817739	0.024	0.283421		0.633861	0.686242	0.720969	0.887114	0.185436
Plasmacytoid DC	0.940123	0.982568	0.817739	0.591019	0.400907		0.633861	0.686242	0.728827	0.887114	0.310804
	FDR (P value adjusted for multiple testing. BNT162b2 only)						FDR (P value adjusted for multiple testing. ChAdOx1-S only)
CD86 activation on	V1	V2A	V2B	V3A	V3B		V1	V2A	V2B	V3A	V3B
Eosinophils	0.886554	0.121044	0.979269	0.907698	0.752141		0.971119	0.953798	0.972626	0.173772	0.898559
Basophils	0.886554	0.521358	0.979269	0.988151	0.752141		0.971119	0.708979	0.972626	0.81689	0.574453
Neutrophils	0.886554	0.552085	0.7467	0.249275	0.752141		0.971119	0.952556	0.972626	0.173772	0.0994447
Classical Monocytes	0.886554	0.0594128	0.7467	0.0166935	0.752141		0.971119	0.544283	0.972626	0.679919	0.175552
Nonclassical Monocytes	0.886554	1.74157e-07	0.979269	0.000226679	0.8877		0.57932	0.952556	0.972626	0.974787	0.387823
Intermediate Monocytes	0.886554	0.552085	0.7467	0.988151	0.752141		0.971119	0.952556	0.972626	0.679919	0.574453
Conventional DC	0.886554	3.62133e-08	0.979269	1.46675e-06	0.752141		0.971119	0.0706341	0.972626	0.173772	0.0982746
Plasmacytoid DC	0.886554	0.718164	0.979269	0.69399	0.752141		0.57932	0.952556	0.972626	0.990589	0.898559
