## Supplementary material for "A systems immunology study comparing innate and adaptive immune responses in adults to COVID-19 mRNA (BNT162b2/mRNA-1273) and adenovirus vectored vaccines (ChAdOx1-S) after the first, second and third doses": Table S4

### Sheet: Differential Proteins
Differential abundance analysis performed using Limma
These are proteins induced by ChAdOx1 but not BNT162b2 using a nested model (~ Participant + Timepoint + Timepoint:Vaccine)
	logFC	AveExpr	t	P.Value	adj.P.Val	B	Name.Description	Name.Name
SERPINA3	0.21555	18.5787	5.41191	9.55128e-06	0.00248333	3.52639	Alpha-1-antichymotrypsin (ACT) (Cell growth-inhibiting gene 24/25 protein) (Serpin A3) [Cleaved into: Alpha-1-antichymotrypsin His-Pro-less]
HRG	-0.169534	17.0312	-4.43432	0.000134614	0.0174998	1.01267	Histidine-rich glycoprotein (Histidine-proline-rich glycoprotein) (HPRG)
ITIH2	-0.121002	17.778	-3.9973	0.000434738	0.0287774	-0.0954002	Inter-alpha-trypsin inhibitor heavy chain H2 (ITI heavy chain H2) (ITI-HC2) (Inter-alpha-inhibitor heavy chain 2) (Inter-alpha-trypsin inhibitor complex component II) (Serum-derived hyaluronan-associated protein) (SHAP)
APOH	-0.17363	17.8501	-3.99045	0.000442729	0.0287774	-0.112566	Beta-2-glycoprotein 1 (APC inhibitor) (Activated protein C-binding protein) (Anticardiolipin cofactor) (Apolipoprotein H) (Apo-H) (Beta-2-glycoprotein I) (B2GPI) (Beta(2)GPI)
LRG1	0.208385	16.1213	3.61238	0.00119937	0.0623671	-1.04849	Leucine-rich alpha-2-glycoprotein (LRG)
C9	0.143198	17.0304	3.53724	0.00145809	0.0631839	-1.23106	Complement component C9 [Cleaved into: Complement component C9a; Complement component C9b]
APOC2	0.372743	16.8602	3.46945	0.00173748	0.064535	-1.39461	Apolipoprotein C-II (Apo-CII) (ApoC-II) (Apolipoprotein C2) [Cleaved into: Proapolipoprotein C-II (ProapoC-II)]
Clusterin	0.105438	17.8467	3.39979	0.0020784	0.067548	-1.56144	Clusterin (Aging-associated gene 4 protein) (Apolipoprotein J) (Apo-J) (Complement cytolysis inhibitor) (CLI) (Complement-associated protein SP-40
SAA4	0.153678	17.2365	3.2194	0.00328875	0.0950083	-1.98719	Serum amyloid A-4 protein (Constitutively expressed serum amyloid A protein) (C-SAA)

### Sheet: Protein Pathway enrichment
Pathways enriched in differentially expressed proteins
Direction	Pathway Name	Pathway Id	Source	P-value	FDR	Genes
Up regulated by ChAdOx1-S	reverse cholesterol transport	GO:0043691	biological process	1.27336e-05	0.000479634	APOC2; CLU;
Up regulated by ChAdOx1-S	complement activation, classical pathway	GO:0006958	biological process	6.47159e-05	0.00121882	C9; CLU;
Up regulated by ChAdOx1-S	acute-phase response	GO:0006953	biological process	6.14888e-05	0.00138965	SAA4; SERPINA3;
Up regulated by ChAdOx1-S	lipid metabolic process	GO:0006629	biological process	0.0015825	0.00596074	APOC2; CLU;
Up regulated by ChAdOx1-S	innate immune response	GO:0045087	biological process	0.0655382	0.077956	C9; CLU;
Down regulated by ChAdOx1-S	negative regulation of fibrinolysis	GO:0051918	biological process	7.50514e-07	5.70391e-05	APOH; HRG;
Down regulated by ChAdOx1-S	regulation of blood coagulation	GO:0030193	biological process	3.50104e-06	0.00013304	APOH; HRG;
Down regulated by ChAdOx1-S	negative regulation of angiogenesis	GO:0016525	biological process	2.38294e-05	0.000603679	APOH; HRG;
Down regulated by ChAdOx1-S	negative regulation of endopeptidase activity	GO:0010951	biological process	0.000163854	0.00138366	HRG; ITIH2;
Down regulated by ChAdOx1-S	innate immune response	GO:0045087	biological process	0.0151903	0.0209902	APOH; HRG;
Pathways enriched in proteins correlated with cTfh CD38+ cells or Plasmablasts
N/A	Complement and coagulation cascades	456	KEGG	1.05621e-13	4.75294e-12	C3; C8A; C8B; C9; CFH; F12; F9; PROC;
N/A	Complement cascade	19237	REACTOME	1.15414e-10	2.59682e-09	C3; C8A; C8B; C9; CFH; IGHG2;
N/A	Lipoprotein metabolism	18973	REACTOME	4.67043e-10	5.25423e-09	APOB; APOC2; APOC3; LCAT; LPA;
N/A	Regulation of Complement cascade	13055	REACTOME	3.74023e-10	5.61035e-09	C3; C8A; C8B; C9; CFH;
N/A	Alternative complement pathway	3955	PID BIOCARTA	1.38661e-09	1.24795e-08	C3; C8A; C8B; C9;
N/A	Lectin induced complement pathway	4186	PID BIOCARTA	3.26139e-09	2.44604e-08	C3; C8A; C8B; C9;
N/A	Classical complement pathway	3972	PID BIOCARTA	6.581e-09	4.23065e-08	C3; C8A; C8B; C9;
N/A	Lipid digestion, mobilization, and transport	19609	REACTOME	8.30467e-09	4.67138e-08	APOB; APOC2; APOC3; LCAT; LPA;
N/A	Terminal pathway of complement	13050	REACTOME	1.59253e-07	7.96267e-07	C8A; C8B; C9;
N/A	HDL-mediated lipid transport	13515	REACTOME	1.29283e-06	5.81776e-06	APOC2; APOC3; LCAT;
N/A	Chylomicron-mediated lipid transport	13516	REACTOME	2.0523e-06	8.39577e-06	APOB; APOC2; APOC3;
N/A	Intrinsic Pathway	13115	REACTOME	6.89337e-06	2.58501e-05	F12; F9; PROC;
N/A	Intrinsic prothrombin activation pathway	4133	PID BIOCARTA	9.0401e-06	3.12927e-05	F12; F9; PROC;
N/A	Beta2 integrin cell surface interactions	15182	PID NCI	1.62316e-05	5.2173e-05	C3; ICAM2; PROC;
N/A	Formation of Fibrin Clot (Clotting Cascade)	17550	REACTOME	3.14755e-05	8.33175e-05	F12; F9; PROC;
N/A	Prion diseases	4396	KEGG	3.14755e-05	8.33175e-05	C8A; C8B; C9;
N/A	LDL-mediated lipid transport	13517	REACTOME	2.9242e-05	8.77261e-05	APOB; LPA;
N/A	Retinoid metabolism and transport	13323	REACTOME	5.02773e-05	0.000125693	APOB; APOC2; APOC3;
N/A	Systemic lupus erythematosus	2805	KEGG	5.82818e-05	0.000138036	C3; C8A; C8B; C9;
N/A	Transport of gamma-carboxylated protein precursors from the endoplasmic reticulum to the Golgi apparatus	13436	REACTOME	8.16229e-05	0.000183652	F9; PROC;
N/A	Gamma-carboxylation of protein precursors	13435	REACTOME	0.000104835	0.000214435	F9; PROC;
N/A	Removal of aminoterminal propeptides from gamma-carboxylated proteins	13437	REACTOME	0.000104835	0.000214435	F9; PROC;
N/A	Gamma-carboxylation, transport, and amino-terminal cleavage of proteins	13438	REACTOME	0.000159832	0.000312714	F9; PROC;
N/A	Innate Immune System	17476	REACTOME	0.000276157	0.000517794	C3; C8A; C8B; C9; CFH; IGHG2;
N/A	Scavenging by Class A Receptors	18026	REACTOME	0.00049282	0.000887076	APOB; COLEC11;
N/A	Diseases associated with visual transduction	18427	REACTOME	0.000537534	0.000895889	APOB; APOC2; APOC3;
N/A	Visual phototransduction	18887	REACTOME	0.000537534	0.000895889	APOB; APOC2; APOC3;
N/A	Amoebiasis	10358	KEGG	0.000854551	0.00137339	C8A; C8B; C9;
N/A	PTM: gamma carboxylation, hypusine formation and arylsulfatase activation	17641	REACTOME	0.00107926	0.00167472	F9; PROC;
N/A	Initial triggering of complement	13054	REACTOME	0.00115801	0.00173701	C3; IGHG2;
N/A	amb2 Integrin signaling	15836	PID NCI	0.00123943	0.00179918	APOB; LPA;
N/A	Immune System	18444	REACTOME	0.00198307	0.00278869	C3; C8A; C8B; C9; CFH; ICAM2; IGHG2;
N/A	Metabolism of lipids and lipoproteins	16920	REACTOME	0.00214657	0.00292714	APOB; APOC2; APOC3; LCAT; LPA;
N/A	Binding and Uptake of Ligands by Scavenger Receptors	17884	REACTOME	0.00302623	0.0040053	APOB; COLEC11;
N/A	Staphylococcus aureus infection	10357	KEGG	0.00383376	0.00492912	C3; CFH;
N/A	Immunoregulatory interactions between a Lymphoid and a non-Lymphoid cell	13066	REACTOME	0.00678585	0.00848231	C3; ICAM2;
N/A	Hemostasis	19856	REACTOME	0.0105134	0.0127866	APOB; F12; F9; PROC;
N/A	Cell surface interactions at the vascular wall	13112	REACTOME	0.0126216	0.0149466	APOB; PROC;
N/A	Phagosome	10394	KEGG	0.0288227	0.0332569	C3; COLEC11;

### Sheet: Differential lipids
Differential abundance analysis performed using generalised linear model
(~ Participant + Timepoint)
Lipid species	log2FC	P value	FDR	Type
PC(O-36:0)	-0.19212	2.52234e-05	0.00696434	PC
PC(O-18:0/18:1)	-0.143852	0.000378639	0.0425699	PC
PC(P-16:0/14:0)	-0.277068	6.89203e-05	0.0135601	PC
PC(P-16:0/16:0)	-0.236167	3.32762e-06	0.00261884	PC
PC(P-16:0/16:1)	-0.303488	0.00011702	0.0184189	PC
PC(P-16:0/18:0)	-0.150581	0.000348724	0.0425699	PC
PC(P-16:0/18:1)	-0.190589	0.0010916	0.0954543	PC
PS(36:2)	-0.442602	2.65477e-05	0.00696434	PS
AC(26:0)	-0.170624	0.000658506	0.0647805	AC

### Sheet: Correlation with flow
Proteins and lipids species significantly correlated (Spearman, p < 0.05) with either CD38+ cTfh or Plasmablasts at V1 for ChAdOx1-S only
		Spearmans Rho
		CD38+ cTfH cells	Plasmablasts
Protein	IGKV6-21	-0.598901	-0.252747	Critical cor = 0.55
Protein	IGHV3-64D	-0.615385	-0.565934
Protein	F9 (Coagulation factor IX)	0.714286	0.675824
Protein	F12 (Coagulation factor XII)	0.653846	0.406593
Protein	C3 Complement factor	0.434066	0.785714
Protein	IGHV3-23	-0.741758	-0.774725
Protein	IGHG2	-0.587912	-0.302198
Protein	APOC2	0.763736	0.516484
Protein	APOC3	0.565934	0.406593
Protein	C9 Complement factor	-0.725275	-0.532967
Protein	PROC (Coagulation factor XIX)	0.521978	0.763736
Protein	APOB	0.417582	0.648352
Protein	LCAT	0.659341	0.56044
Protein	C8A Complement factor	-0.681319	-0.384615
Protein	C8B Complement factor	-0.620879	-0.472527
Protein	LPA	0.115385	0.631868
Protein	CFH Complement factor	0.197802	0.626374
Protein	ICAM2	0.725275	0.791209
Protein	SERPINA4	0.565934	0.758242
Protein	SERPINF1	0.445055	0.593407
Protein	BTD	0.774725	0.516484
Protein	SELENOP	0.461538	0.659341
Protein	GPLD1	0.626374	0.703297
Protein	PRG4	0.351648	0.620879
Protein	COLEC11	-0.0989011	-0.582418
Lipid species	dhCer(d18:0/24:1)	0.598901	0.362637
Lipid species	Cer(d16:1/24:0)	0.0714286	0.697802
Lipid species	Cer(d18:2/21:0)	0.214286	0.593407
Lipid species	Cer(d18:2/24:0)	0.175824	0.604396
Lipid species	HexCer(d18:1/16:0)	-0.631868	-0.675824
Lipid species	HexCer(d18:1/18:0)	-0.554945	-0.653846
Lipid species	HexCer(d18:1/24:1)	-0.521978	-0.708791
Lipid species	Hex2Cer(d16:1/24:1)	-0.686813	-0.357143
Lipid species	Hex2Cer(d18:1/24:1)	-0.681319	-0.637363
Lipid species	Hex2Cer(d18:2/16:0)	-0.571429	-0.483516
Lipid species	Hex2Cer(d18:2/24:1)	-0.664835	-0.445055
Lipid species	GM3(d18:1/16:0)	-0.434066	-0.648352
Lipid species	GM1(d18:1/16:0)	-0.5	-0.60989
Lipid species	SM(d18:1/17:0)/SM(d17:1/18:0)	-0.681319	-0.472527
Lipid species	SM(d18:0/22:0)	0.417582	0.554945
Lipid species	SM(d17:1/24:1)	-0.752747	-0.302198
Lipid species	PC(31:0) (b)	-0.598901	-0.307692
Lipid species	PC(16:0_20:4)	0.357143	0.587912
Lipid species	PC(O-16:0/16:0)	-0.736264	-0.785714
Lipid species	PC(O-32:1)	-0.741758	-0.796703
Lipid species	PC(O-34:1)	-0.659341	-0.681319
Lipid species	PC(O-34:2)	-0.835165	-0.901099
Lipid species	PC(O-18:0/18:1)	-0.802198	-0.697802
Lipid species	PC(O-18:1/18:1)	-0.549451	-0.576923
Lipid species	PC(O-18:0/18:2)	-0.708791	-0.736264
Lipid species	PC(O-18:1/18:2)	-0.664835	-0.774725
Lipid species	PC(O-16:0/20:3)	-0.587912	-0.598901
Lipid species	PC(O-38:5)	-0.681319	-0.565934
Lipid species	PC(O-42:4) (a)	-0.494505	-0.642857
Lipid species	LPC(O-16:0)	-0.642857	-0.752747
Lipid species	LPC(O-18:1)	-0.576923	-0.56044
Lipid species	LPC(O-20:1)	-0.478022	-0.675824
Lipid species	LPC(O-22:1)	-0.521978	-0.681319
Lipid species	LPC(P-17:0) (b)	-0.747253	-0.554945
Lipid species	PE(16:0_16:0)	-0.406593	-0.56044
Lipid species	PE(O-16:0/18:2)	-0.703297	-0.681319
Lipid species	PE(O-16:0/20:3)	-0.571429	-0.483516
Lipid species	PI(18:0_22:5) (n3)	0.56044	0.208791
Lipid species	CE(16:0)	0.401099	0.736264
Lipid species	methyl-CE(20:4)	0.549451	0.686813
Lipid species	FA(22:4)	0.296703	0.571429
Lipid species	AC(22:6)	0.576923	0.664835
Lipid species	AC(24:0)	0.412088	0.604396
Lipid species	AC(14:0)-OH	0.637363	0.291209
Lipid species	AC(14:1)-OH	0.554945	0.527473
Lipid species	AC(16:0)-OH	0.615385	0.39011
Lipid species	AC(16:1)-OH	0.615385	0.571429
Lipid species	AC(18:1)-OH	0.565934	0.5
Lipid species	AC(20:3)-OH	0.565934	0.467033
Lipid species	AC(22:5)-OH	0.576923	0.554945
Lipid species	DG(18:1_20:3)	0.445055	0.620879
Lipid species	DG(16:0_22:6)	0.637363	0.67033
Lipid species	DG(18:1_22:5)	0.456044	0.565934
Lipid species	DG(18:1_22:6)	0.543956	0.67033
Lipid species	TG(50:1) [NL-14:0]	-0.252747	-0.604396
Lipid species	TG(52:5) [NL-20:5]	0.67033	0.39011
Lipid species	TG(54:6) [NL-22:6]	0.697802	0.653846
Lipid species	TG(54:7) [NL-20:5]	0.554945	0.576923
Lipid species	TG(54:7) [NL-22:6]	0.697802	0.730769
Lipid species	TG(56:6) [NL-22:5]	0.521978	0.620879
Lipid species	TG(56:7) [NL-20:4]	0.362637	0.598901
Lipid species	TG(56:7) [NL-20:5]	0.653846	0.593407
Lipid species	TG(56:7) [NL-22:6]	0.664835	0.686813
Lipid species	TG(56:8) [NL-22:6]	0.549451	0.631868
Lipid species	TG(56:9) [NL-22:6]	0.56044	0.675824
Lipid species	TG(58:10) [NL-22:6]	0.56044	0.703297
Lipid species	TG(58:8) [NL-22:6]	0.571429	0.510989
Lipid species	CE(22:6) [+OH]	0.225275	0.593407
