## Supplementary material for "A systems immunology study comparing innate and adaptive immune responses in adults to COVID-19 mRNA (BNT162b2/mRNA-1273) and adenovirus vectored vaccines (ChAdOx1-S) after the first, second and third doses": Table S6

### Sheet: Reactogenicity
First and second vaccines					Third vaccines
	ChAdOx1-S	BNT162b2	Statistical comparison			mRNA-1273	BNT162b2	Statistical comparison
Number of participents	16	86			Number of participents	14	38
Completed Survey 1 (post first vaccine)	0.94	1			Completed Survey 3 (post third vaccine)	1	1
Completed Survey 2 (post second vaccine)	0.94	0.97
After first vaccine					After third vaccine
Pain at injection site	0.47	0.53	Fisher’s p = 0.8		Pain at injection site	0.428	0.675	Fisher’s p = 0.12
Tenderness at injection site	0.59	0.53	Fisher’s p = 0.8		Tenderness at injection site	0.64	0.53	Fisher’s p = 0.54
Fever	0.53	0.01	Fisher’s p = 2e-7		Fever	0.256	0.175	Fisher’s p = 0.44
Chills	0.53	0.06	Fisher’s p = 2e-5		Chills	0.214	0.175	Fisher’s p = 0.71
Fatigue	0.73	0.29	Fisher’s p = 0.002		Fatigue	0.714	0.4	Fisher’s p = 0.06
Headache	0.67	0.22	Fisher’s p = 0.001		Headache	0.214	0.325	Fisher’s p = 0.51
Nausea/Vomiting	0.06	0.03	Fisher’s p = 0.5		Nausea/Vomiting	0	0.1	Fisher’s p = 0.56
Diarrhoea	0.13	0.01	Fisher’s p = 0.06		Diarrhoea	0.07	0.03	Fisher’s p = 0.45
Muscle pain	0.6	0.12	Fisher’s p = 0.0002		Muscle pain	0.42	0.25	Fisher’s p = 0.31
Joint pain	0.47	0.06	Fisher’s p = 0.0001		Joint pain	0.14	0.1	Fisher’s p = 0.18
Medication following first vaccine (e.g. paracetamol, panadol, ibuprofen)	0.6	0.27	Fisher’s p = 0.03		Medication following first vaccine (e.g. paracetamol, panadol, ibuprofen)	0.57	0.48	Fisher’s p = 0.76
After second vaccine
Pain at injection site	0.33	0.52	Fisher’s p = 0.3
Tenderness at injection site	0.53	0.6	Fisher’s p = 0.8
Fever	0.07	0.22	Fisher’s p = 0.3
Chills	0	0.27	Fisher’s p = 0.02
Fatigue	0.33	0.51	Fisher’s p = 0.3
Headache	0.2	0.4	Fisher’s p = 0.2
Nausea/Vomiting	0	0.14	Fisher’s p = 0.2
Diarrhoea	0	0.01	Fisher’s p = 1
Muscle pain	0.2	0.29	Fisher’s p = 0.8
Joint pain	0	0.14	Fisher’s p = 0.2
Medication following first vaccine (e.g. paracetamol, panadol, ibuprofen)	0.4	0.5	Fisher’s p = 0.6
